# Sex Specific Genomic Insights into Type 1 Diabetes through GWAS and Single Cell Transcriptome Analysis

**DOI:** 10.1101/2025.07.27.25332270

**Authors:** Hui-Qi Qu, Kayleigh Ostberg, Diana J Slater, Fengxiang Wang, James Snyder, Cuiping Hou, John J Connolly, Michael March, Joseph T Glessner, Charlly Kao, Hakon Hakonarson

## Abstract

**Background:** Type 1 diabetes (T1D) exhibits sex differences in genetic risk, yet most genetic studies treat sex as a covariate rather than a potential modifier of risk. We hypothesized that sex-stratified genome-wide association studies (GWAS) would uncover sex specific genetic architecture and improve risk prediction for T1D.

**Methods:** We performed GWAS in 6,599 T1D cases (3,483 males, 3,109 females, 7 undetermined) and 12,350 controls (6,665 males, 5,658 females, 27 undetermined) of European ancestry, testing both additive and additive-by-sex interaction models. We then conducted GWAS separately in males and females. For mechanistic insights into sex-specific effects, we generated single-cell RNA-sequencing (scRNA-seq) profiles of peripheral blood mononuclear cells (PBMCs) from nine matched male-female pediatric pairs of European ancestry. Finally, we tested male-, female-, and standard (all-samples) polygenic risk scores (PRS) in an independent cohort (471 T1D cases, 2,300 controls), and compared their performance by receiver operating characteristic (ROC) analysis.

**Results:** Sex-stratified analyses identified 215 genome wide significant SNPs (P<5×10^-8^) exhibiting significant heterogeneity between sexes: 119 male-specific, 94 female-specific, and two shared SNPs at HLA-B (rs2249932 and rs2249934). Integration of scRNA-seq data pinpointed 41 genes with sex-specific T1D associations that also showed differential expression between males and females in particular cell types. In the independent cohort, sex specific PRS significantly outperformed the combined PRS: in males, AUC=0.668 versus 0.623 (Δ=0.045; DeLong’s p<2.2×10^-16^); in females, AUC=0.719 versus 0.635 (Δ=0.084; DeLong’s p<2.2×10^-16^).

**Conclusions:** Sex-stratified GWAS reveal novel T1D risk loci influenced by sex. Incorporating sex-specific effect sizes into PRS markedly enhances risk discrimination, underscoring the value of sex-aware genetic analyses for precise prediction and intervention in T1D.
