## Supplementary Table 2 for "Sex Specific Genomic Insights into Type 1 Diabetes through GWAS and Single Cell Transcriptome Analysis"

### Sheet: sTable1
Supplementary Table 2 Cell counts of each cell type in each sample
	1stpair	1stpair	2ndpair	2ndpair	3rdpair	3rdpair	4thpair	4thpair	5thpair	5thpair	6thpair	6thpair	7thpair	7thpair	8thpair	8thpair	9thpair	9thpair
	female	male	female	male	female	male	female	male	female	male	female	male	female	male	female	male	female	male
B cells, naive	961	519	815	1689	1676	731	348	626	1900	353	1103	30	1818	2626	3800	415	1997	1246
Monocytes, CD14+	1814	834	2706	18	2471	2074	391	1416	1197	1945	1638	1868	1242	889	1298	1002	1886	1317
Monocytes, CD16+	663	111	788	9	588	507	86	229	191	189	161	444	210	154	347	325	502	285
NK cells	1583	137	834	5062	2263	1172	291	812	527	471	149	198	916	1464	2690	2033	767	583
T cells, CD4+, memory TREG	51	86	26	75	101	9	5	48	32	11	59	13	27	18	23	26	21	84
T cells, CD4+, naive	3430	3848	3082	33	1589	1228	6203	4863	16	147	125	3	3599	391	2281	165	230	2653
T cells, CD4+, naive TREG	195	246	130	20	181	48	268	261	6	34	12	1	245	23	110	18	24	198
T cells, CD4+, naive, stimulated	103	40	38	811	3	12	284	214	4	200	22	24	327	35	3	5	19	1213
T cells, CD4+, TFH	19	14	26	151	191	2	30	46	75	62	116	3	30	48	27	126	116	15
T cells, CD4+, Th1	24	12	44	1150	86	13	16	42	39	16	93	2	44	89	63	179	32	21
T cells, CD4+, Th1_17	84	60	69	797	173	19	24	96	7	44	53	3	14	146	28	147	53	84
T cells, CD4+, Th17	34	20	24	256	72	5	16	24	18	77	57	6	20	150	14	86	51	46
T cells, CD4+, Th2	123	95	102	249	153	56	81	118	28	122	46	10	63	63	59	44	42	199
T cells, CD8+, naive	782	604	747	33	384	669	2471	1237	7	43	46	0	825	250	254	66	111	1429
T cells, CD8+, naive, stimulated	131	13	52	791	7	11	146	156	1	37	3	12	362	16	7	6	18	564
