## Supplementary Table 4 for "Sex Specific Genomic Insights into Type 1 Diabetes through GWAS and Single Cell Transcriptome Analysis"

### Sheet: counts
Supplementary Table 4 Genes with cell-type-specific DE
Cell type	Counts	Genes
monocytes	557	A1BG, AAK1, ABHD12, ABL2, AC037198.1, AC084871.1, AC090559.1, AC116366.1, AC127502.2, AC131568.1, ACADVL, ACVR1B, ADAP2, ADIPOR2, ADSS, AGO1, AGO4, AGPAT2, AGTRAP, AIMP1, AKAP8L, AL034397.3, AL118516.1, AL138720.1, ALCAM, ALYREF, AMPD3, ANAPC11, ANKRD13D, AP3S2, APOBR, APPL1, AQR, ARHGAP10, ARHGAP4, ARHGEF11, ARHGEF40, ARID3A, ARL5A, ARL6IP4, ARSB, ATG2A, ATG3, ATP2B1-AS1, ATP2C1, ATP5F1A, ATP5MC…
(B cells)	487	AC011511.2, AC020916.1, AC023424.3, AC044849.1, AC068724.3, AC073111.4, AC097376.3, AC104316.1, AC239799.2, ACAP1, ACIN1, ACSL3, ACSM1, ACTR2, ADCY3, ADNP, AGO3, AHI1, AKAP10, AKIRIN1, AKR1A1, AL078459.1, AL121944.1, AL360012.1, AL365272.1, AL499604.1, AL589693.1, ALOX5, ANTXR2, ANXA7, AP002336.2, AP003086.1, APP, ARCN1, ARF4, ARFGEF1, ARGLU1, ARHGAP30, ARHGAP5, ARL5B, ARMC8, ARRDC2, ARSI, ATP6V0…
(CD4+)	341	ABCG1, ABHD17A, AC005480.1, AC007216.4, AC010894.3, AC016074.2, AC026979.2, AC068587.4, AC079921.1, AC092338.3, AC103591.3, AC118549.1, ACBD3, ACTB, ADAMTS6, ADIPOR1, AGTPBP1, AHSP, AL157938.2, ANK3, ANKRD28, ANXA1, AP000331.1, AP001011.1, APOL3, ARHGAP15, ARHGAP45, ARHGDIB, ARHGEF7, ATAD2, ATF7IP, ATP11B, ATP5IF1, BCL2, BIN2, BLVRB, BPGM, BRD1, BRI3, BRK1, BTBD9, BTG2, C12orf57, C17orf49, C9orf1…
(NK cells)	286	ABI3, AC009093.2, AC011476.3, AC022217.3, AC068533.3, ACTN4, ADAM17, ADAM8, ADAMTS10, AFF4, AGAP1, AHR, AKAP17A, AL627171.2, ANKRD36, ANXA5, APOBEC3G, ARPC5L, ARRDC3, ASL, ATAD3B, ATG12, ATG5, ATP1A1, ATP1B3, ATP5MC2, ATP5MG, ATXN7, AUH, B4GALT5, BAZ2A, BCL2L1, BCL7C, BIN1, BLOC1S1, BLOC1S6, C1orf21, CAMTA1, CASC3, CCDC6, CCDC93, CCNL1, CD160, CD2AP, CD96, CDC42EP3, CDK11A, CDKN1B, CMC1, CNN2, CN…
(CD4+)/(CD8+)	155	ABCC1, ABCF1, AC079793.1, ACAP2, ACTG1, AFF1, AKT3, ALKBH7, APBA2, APPL2, ARF1, ARPC1B, ASH1L, ATAD2B, ATP5F1D, ATP6V0C, ATP6V1F, ATXN10, BCL11B, BLOC1S4, BMP2K, BRWD1, C4orf3, CALR, CASP3, CASP8, CCR7, CD3D, CD3E, CD52, CD55, CENPC, CEP95, CHD1, CHD7, CHST11, CLEC2D, CNST, CORO1A, DBI, DCAF7, DCTN6, DGUOK, DHX36, DNAJA2, DNAJC8, DYNLT1, EIF3G, ESD, ETS1, EZH2, FAM107B, FAM193A, GIMAP7, GTPBP4, H…
(CD8+)	141	ABRACL, AC007952.4, AC010609.1, AC025164.1, AC068282.1, AC079781.5, AC092120.3, AC114760.2, ACYP2, ANP32B, ARHGDIA, ARID4B, BAZ1A, BCAS3, BICDL1, BPTF, BTF3, BUD23, C1QBP, CBFA2T2, CCNH, CCT3, CCT7, CD48, CD53, CDC42, CMSS1, CREM, DBNL, DDX24, DUSP16, DYRK2, EIF2S2, EIF4A1, EIF5A, ENSA, EVI2B, EXOC6B, FAAH2, FAM172A, FAM241A, FOXJ3, FOXN3, GABPB1, GATAD2B, GMDS, GNAI3, GPR174, GPX4, GTF3C6, H2AFZ…
(B cells)/(CD4+)	81	ABI1, ADAM10, AHCTF1, AHNAK, AL031772.1, ATF7IP2, ATL2, ATP6V0E1, ATRX, CCDC88C, CCND3, CEP85L, CHURC1, COA1, CRIP1, EIF2AK3, ETV6, EXOC6, FBXO11, FBXO33, FRS2, FTX, GAPDH, GLYR1, HMGB2, IARS, IRF2BP2, IRF9, IST1, KDM2A, LARS, LINC01619, MAP4K4, MARCKSL1, MIR4435-2HG, MPHOSPH8, NDUFB8, NR2C2, OPA1, PAXBP1, PCED1B-AS1, PDIA3, PDXDC1, PHIP, PIK3R1, PPIL4, PPM1A, RAF1, RBM33, RBM7, RESF1, RNASET2, S…
(B cells)/(NK cells)	81	AL691403.1, ANKUB1, ARIH1, ATP2A3, BRAF, BRD2, C18orf32, C19orf53, CAMLG, CCT8, CDK6, CGGBP1, CUL5, DDT, DMTF1, DNTTIP2, DYRK1A, EFR3A, EIF3M, ELF2, ELMSAN1, ERICH1, ESYT2, FAM53C, FAM91A1, FBXO7, GLS, HIST1H1E, HIVEP1, ILF3, ING3, IP6K1, ITSN2, JMJD1C, KBTBD2, KLC1, KLHL20, LAPTM5, LRRFIP1, LUC7L3, MALT1, MAPRE1, MARCH5, MGAT5, MICU2, MORF4L2, MPRIP, MTFR1, NORAD, PAK2, PARP4, PCF11, PHC3, PPM1K…
(B cells)/monocytes	69	AC119396.1, AL355075.4, ANXA6, APLP2, AREG, ARHGAP24, ATG16L2, BAX, BCAS2, C9orf78, CD99, CDKN1A, CLASP2, COX7A2, CPB2-AS1, DHX9, DIDO1, DPP8, EPSTI1, FAM222B, FAM49A, FNBP4, GABARAP, HES1, HIF1A-AS3, HSP90AA1, IGF2R, IL13RA1, JTB, KCMF1, KYNU, LAT2, LPCAT1, MAP2K3, MARK3, MED15, MYSM1, N4BP2L2, NDUFS6, NR4A1, NSD3, NUS1, NUTM2B-AS1, NXT1, OGDH, PIKFYVE, PILRB, POMP, PPP4R3B, RAB3GAP2, RAP1B, RB1…
monocytes/(NK cells)	51	AFF3, AL021155.5, ANKIB1, ARL6IP5, ARMH3, ARPC2, ATP5F1C, ATP5F1E, ATP5ME, COMMD6, COX16, DERL2, DHRSX, DOCK5, EIF4A3, ELOB, HIST1H1C, IFNAR2, JPT1, KCTD20, KDELR2, KIF13B, LASP1, MAPK1, MIA3, MT2A, MYL6, NCOA6, NDE1, PELI1, PET100, PPP1R15A, PPP6R2, PSMA3-AS1, RBIS, RHOF, RPS6KC1, RPS9, SELENOF, SETD3, SMC1A, SNHG15, SPG11, TMCO1, TNFAIP3, TRAPPC5, UBE2D2, UQCRB, VTI1B, WDFY2, WDR1
(CD4+)/(NK cells)	48	ABLIM1, AC016831.7, AP2A2, BRD4, BTBD11, CCND2, CDKN2D, CEBPZ, CEMIP2, COPE, DCAF5, EIF3E, EML4, INPP4B, ITPRIP, KIAA0232, KLHL5, KPNB1, LTB, MAP2K1, METAP2, MGAT4A, NOSIP, PARP8, PDE7A, PIM3, PNRC1, PRKX-AS1, PTPN2, RAC1, RFTN1, RIPK1, RPL10A, RPL22, RPL26, RPL28, RPL31, RPS23, RPS24, RPS3A, S100A10, SEC24B, SOS2, SP140, SPTBN1, SREBF2, SS18, TRAPPC6A
(CD4+)/monocytes	44	ACTN1, ALAS2, ANKH, APRT, ARPC5, ATP5PD, ATP5PF, CHCHD3, CYBA, CYTOR, DDX52, DENND1B, DIAPH2, GMPR, GOLT1B, HCST, HSP90AB1, LIMD2, MCUB, MDH2, MED23, NCOA1, NDEL1, NDUFA11, PARL, PGLS, POLR2J, PSMA4, RAB11A, RBBP4, S100A6, SOCS3, SPCS3, SPOP, SSU72, STX12, SUCLG2, SUPT4H1, TIAM1, TMEM59, UQCR10, VDAC1, VTI1A, ZC3H13
(B cells)/(CD4+)/(CD8+)	34	ADGRE5, AFTPH, ANAPC16, ATP6V1H, BSDC1, BZW1, CFLAR, CNOT6L, CORO7, DARS, DOCK11, FOXP1, FRYL, IL7R, ISG20, KLF7, LRCH3, MRPL20, MYDGF, NCK2, OAZ1, PLCG2, PRPF38B, RANBP9, RCOR1, RYK, SMAP2, SPCS1, TAF15, TXNL4A, USP8, ZEB1, ZNF33A, ZNF644
(CD4+)/(CD8+)/(NK cells)	31	ABHD15-AS1, ANKRD11, ATP5F1B, CD81, COX6A1, CXCR4, FCMR, GNG5, GNPTAB, GPR132, IL32, ILF2, MSN, NACA, NRIP1, PDE3B, PGK1, PIAS1, PITPNC1, PRKY, PSMB6, RAN, RASA2, RPL23, RPS8, SELL, SRSF11, STK17B, THEMIS, TSC22D3, WDR83OS
(CD4+)/(CD8+)/monocytes	28	ATP5MPL, AURKAIP1, CAMK1D, CARD8, CMTM7, CRYBG1, CUTA, ENY2, EVL, GDI2, GHITM, GRK5, HELZ, HIVEP2, IKZF1, KLF2, LINC00513, MAP2K2, MRPS15, MTRNR2L12, PLAC8, PSMA1, PSMB8, SMDT1, SP110, SRSF9, TBCA, TMBIM6
(CD8+)/monocytes	24	APEX1, ARID1B, CBLB, CCT6A, CIAO2B, EID1, HLA-F, MRFAP1, MRPL33, MRPS21, NDUFB1, NDUFB2, NFKB2, PRR13, PTGES3, QRICH1, RSU1, SEMA4D, SRGN, TFDP2, TMEM230, UBE2H, USP3-AS1, WHAMM
(B cells)/(CD4+)/(NK cells)	23	ANKHD1, ARL4C, BTG3, CACYBP, CDC14A, CFDP1, CLK1, COX5A, ECD, KIF20B, NECAP1, NUFIP2, QKI, RAB3GAP1, RABGEF1, RAP1A, RTN4, SNIP1, SPAG9, TP53BP2, TRA2A, TRAF3, ZFX
(B cells)/(CD4+)/monocytes	22	ARPC4, BNIP3L, CCDC91, GADD45B, H1FX, MAPRE2, MBD2, MIR181A1HG, PACSIN2, PRMT2, PSMD5, PTGER4, S100A4, SNCA, SRRM1, STK38, SUMO2, TGIF2, TOMM6, UBE2K, YARS, YIPF4
(B cells)/(CD4+)/(CD8+)/(NK cells)	20	AGO2, ARID4A, ARPC3, B2M, BACH2, CCSER2, CCT2, CHCHD2, FKBP5, PRPF4B, RAPGEF6, RPS4X, SERPINB9, SH3D19, SNRPG, STK17A, TRA2B, UBAP1, USP9Y, WIPF1
(B cells)/monocytes/(NK cells)	20	AC012447.1, AMD1, ARL4A, ATF3, CDR2, IFIH1, MYLIP, PAN3, PSMB1, RABEP1, RALGDS, RASA3, RPL36AL, SSH2, TMEM131, TNRC6B, TOP1, XAF1, ZBTB10, ZBTB7A
(CD8+)/(NK cells)	20	ATF4, CAB39, CD7, EEF1A1, HSPE1, MED14, MEX3C, OXNAD1, PIK3CA, PPM1B, PSMC4, RALA, RPL11, RPL14, SLC35D1, SLC38A1, UGP2, UQCR11, VAV3, VCP
(B cells)/(CD8+)	19	ATG13, BTG1, CDK17, CLEC2B, EEF2, EIF3B, FILIP1L, FNDC3B, NASP, NF1, NLRP1, PAK1, PNN, PSME4, RAB1A, RHOG, SNHG25, TAOK1, UBE2G1
(B cells)/(CD4+)/(CD8+)/monocytes/(NK cells)	12	CD37, COX7C, DDX3Y, EIF1AX, EIF2S3, JPX, NDUFA13, RBBP6, RPS4Y1, SARAF, UTY, XIST
(B cells)/(CD8+)/(NK cells)	12	CCNI, DNAJB11, EZR, LDHA, PDE4B, RNASEK, SAP18, SCAND1, SIPA1L1, UBXN1, ZDHHC20, ZNF407
(CD4+)/monocytes/(NK cells)	12	CROCC, EPS15, FHIT, GNAQ, PRKX, PSMA6, RPN2, RPS21, SMIM26, SNRPE, SNU13, STXBP5
(CD4+)/(CD8+)/monocytes/(NK cells)	10	ATP5MC3, AUTS2, DDX3X, EIF3I, EMP3, HERC1, POLR2A, RPS28, STAT1, TMSB10
(B cells)/(CD4+)/(CD8+)/monocytes	8	ANKRD44, ARID5B, BIRC3, CYTIP, DOCK10, EIF1AY, GPSM3, HCLS1
(B cells)/(CD8+)/monocytes/(NK cells)	5	HIST1H4C, KLF3, KRT10, MED26, SERP1
(B cells)/(CD8+)/monocytes	4	RGCC, SOX4, VIM, ZMAT2
(CD8+)/monocytes/(NK cells)	3	ATP5MD, FAM117B, HNRNPAB
(B cells)/(CD4+)/monocytes/(NK cells)	1	ZFY
