## Supplementary Table 5 for "Sex Specific Genomic Insights into Type 1 Diabetes through GWAS and Single Cell Transcriptome Analysis"

### Sheet: Sheet1
CHR	SNP	BP	A1	TEST	OR	STAT	Pinter	Locus	A1	TEST	OR	STAT	Pall	A1	TEST	OR	STAT	Pmale	A1	TEST	OR	STAT	Pfemale	Q	I	singleCellGene	expression (Positive log2FC indicates higher expression in females.)
3	chr3:58151918:T:G	58151918	G	ADDxSEX	0.2342	-5.463	4.672e-08	FLNB	G	ADD	2.573	5.116	3.121e-07	G	ADD	0.6113	-2.548	0.01084	G	ADD	2.547	5.037	4.729e-07	0	96.48	FLNB	B cells naive -1.927927849
9	chr9:35060024:C:A	35060024	A	ADDxSEX	1.45	4.129	3.64e-05	VCP	A	ADD	0.9011	-1.51	0.1311	A	ADD	1.361	4.842	1.285e-06	A	ADD	0.8572	-2.171	0.02994	0	95.75	VCP	NK cells -0.444187368,T cells CD8+ naive 0.843871371
6	chr6:37972502:G:A	37972502	A	ADDxSEX	0.5495	-4.231	2.322e-05	ZFAND3	A	ADD	1.393	3.285	0.001021	A	ADD	0.7592	-2.683	0.007296	A	ADD	1.369	3.069	0.002145	0	93.95	ZFAND3	T cells CD4+ naive 0.604348158
6	chr6:11354943:C:A	11354943	A	ADDxSEX	0.1014	-4.114	3.888e-05	NEDD9	A	ADD	3.072	3.308	0.0009405	A	ADD	0.3245	-2.542	0.01103	A	ADD	2.998	3.231	0.001234	0.0001	93.7	NEDD9	NK cells -1.161024142
6	chr6:37819864:C:G	37819864	G	ADDxSEX	0.5538	-4.159	3.192e-05	ZFAND3	G	ADD	1.397	3.304	0.0009516	G	ADD	0.768	-2.559	0.01048	G	ADD	1.373	3.088	0.002017	0.0001	93.73	ZFAND3	T cells CD4+ naive 0.604348158
5	chr5:103186830:A:G	103186830	G	ADDxSEX	0.8325	-4.159	3.195e-05	PPIP5K2	G	ADD	1.093	2.566	0.01028	G	ADD	0.896	-2.912	0.003596	G	ADD	1.11	2.698	0.006971	0.0001	93.65	PPIP5K2	NK cells -0.738518258
2	chr2:235856560:G:A	235856560	A	ADDxSEX	0.3445	-4.232	2.316e-05	AGAP1	A	ADD	1.458	2.299	0.0215	A	ADD	0.5089	-3.503	0.0004607	A	ADD	1.439	2.207	0.02734	0	94.04	AGAP1	NK cells -2.35799876
6	chr6:37828493:A:G	37828493	G	ADDxSEX	0.5585	-4.103	4.078e-05	ZFAND3	G	ADD	1.385	3.224	0.001263	G	ADD	0.768	-2.559	0.01048	G	ADD	1.361	3.007	0.002635	0.0001	93.54	ZFAND3	T cells CD4+ naive 0.604348158
5	chr5:103205846:C:G	103205846	G	ADDxSEX	0.8353	-4.109	3.969e-05	PPIP5K2	G	ADD	1.092	2.544	0.01097	G	ADD	0.8982	-2.858	0.004267	G	ADD	1.108	2.671	0.007558	0.0001	93.45	PPIP5K2	NK cells -0.738518258
5	chr5:103142082:G:A	103142082	A	ADDxSEX	0.8348	-4.113	3.898e-05	PPIP5K2	A	ADD	1.089	2.45	0.01427	A	ADD	0.8955	-2.927	0.003419	A	ADD	1.105	2.587	0.009674	0.0001	93.44	PPIP5K2	NK cells -0.738518258
3	chr3:67398258:C:T	67398258	T	ADDxSEX	2.699	3.891	9.977e-05	SUCLG2	T	ADD	0.5085	-3.291	0.0009989	T	ADD	1.396	2.164	0.03047	T	ADD	0.4943	-3.413	0.0006416	0.0001	93.84	SUCLG2	Monocytes CD14+ 0.709510633,T cells CD4+ naive -0.667095152
1	chr1:24663703:C:A	24663703	A	ADDxSEX	0.2163	-4.094	4.238e-05	SRRM1	A	ADD	2.651	3.651	0.0002612	A	ADD	0.5745	-2.104	0.03539	A	ADD	2.548	3.495	0.0004742	0.0001	93.65	SRRM1	B cells naive -0.480090985,Monocytes CD14+ 0.392727439,T cells CD4+ naive -0.609672576
3	chr3:58351774:G:A	58351774	A	ADDxSEX	0.4201	-4.013	6.004e-05	PXK	A	ADD	1.713	3.495	0.0004739	A	ADD	0.7214	-2.118	0.03422	A	ADD	1.686	3.371	0.0007498	0.0001	93.37	PXK	B cells naive -0.827455514
17	chr17:17214295:CA:C	17214295	C	ADDxSEX	0.8076	-4.152	3.29e-05	FLCN,MPRIP	C	ADD	1.122	2.873	0.004066	C	ADD	0.904	-2.406	0.01613	C	ADD	1.135	2.897	0.003771	0.0002	92.94	MPRIP	B cells naive -0.649915269,NK cells -0.918898531
1	chr1:179166700:C:T	179166700	T	ADDxSEX	0.8225	-4.011	6.034e-05	ABL2	T	ADD	1.085	2.136	0.0327	T	ADD	0.8804	-3.175	0.001498	T	ADD	1.095	2.17	0.02998	0.0002	92.95	ABL2	Monocytes CD14+ -0.574019244
7	chr7:75754077:G:A	75754077	A	ADDxSEX	0.1649	-3.909	9.265e-05	HIP1	A	ADD	3.072	3.308	0.0009399	A	ADD	0.5167	-2.1	0.03576	A	ADD	2.996	3.229	0.001243	0.0001	93.06	HIP1	NK cells -0.606406011
8	chr8:25228949:G:A	25228949	A	ADDxSEX	0.492	-4.167	3.089e-05	DOCK5	A	ADD	1.272	2.114	0.0345	A	ADD	0.654	-3.196	0.001396	A	ADD	1.283	2.117	0.03429	0.0001	93.05	DOCK5	Monocytes CD14+ 1.527767113,NK cells 2.661927932
8	chr8:25227230:T:C	25227230	C	ADDxSEX	0.4913	-4.17	3.046e-05	DOCK5	C	ADD	1.274	2.121	0.03392	C	ADD	0.6545	-3.19	0.001422	C	ADD	1.285	2.118	0.03414	0.0001	93.05	DOCK5	Monocytes CD14+ 1.527767113,NK cells 2.661927932
8	chr8:25226552:G:A	25226552	A	ADDxSEX	0.4946	-4.139	3.496e-05	DOCK5	A	ADD	1.265	2.071	0.03841	A	ADD	0.6545	-3.19	0.001422	A	ADD	1.276	2.071	0.03834	0.0002	92.93	DOCK5	Monocytes CD14+ 1.527767113,NK cells 2.661927932
8	chr8:25227425:G:T	25227425	T	ADDxSEX	0.4946	-4.139	3.496e-05	DOCK5	T	ADD	1.265	2.071	0.03841	T	ADD	0.6545	-3.19	0.001422	T	ADD	1.276	2.071	0.03834	0.0002	92.93	DOCK5	Monocytes CD14+ 1.527767113,NK cells 2.661927932
8	chr8:25227429:T:C	25227429	C	ADDxSEX	0.4946	-4.139	3.496e-05	DOCK5	C	ADD	1.265	2.071	0.03841	C	ADD	0.6545	-3.19	0.001422	C	ADD	1.276	2.071	0.03834	0.0002	92.93	DOCK5	Monocytes CD14+ 1.527767113,NK cells 2.661927932
8	chr8:25227553:C:T	25227553	T	ADDxSEX	0.4946	-4.139	3.496e-05	DOCK5	T	ADD	1.265	2.071	0.03841	T	ADD	0.6545	-3.19	0.001422	T	ADD	1.276	2.071	0.03834	0.0002	92.93	DOCK5	Monocytes CD14+ 1.527767113,NK cells 2.661927932
8	chr8:25228031:T:C	25228031	C	ADDxSEX	0.4946	-4.139	3.496e-05	DOCK5	C	ADD	1.265	2.071	0.03841	C	ADD	0.6545	-3.19	0.001422	C	ADD	1.276	2.071	0.03834	0.0002	92.93	DOCK5	Monocytes CD14+ 1.527767113,NK cells 2.661927932
8	chr8:25228460:G:A	25228460	A	ADDxSEX	0.4946	-4.139	3.496e-05	DOCK5	A	ADD	1.265	2.071	0.03841	A	ADD	0.6545	-3.19	0.001422	A	ADD	1.276	2.071	0.03834	0.0002	92.93	DOCK5	Monocytes CD14+ 1.527767113,NK cells 2.661927932
17	chr17:17204426:T:C	17204426	C	ADDxSEX	0.8078	-4.058	4.954e-05	PLD6,MPRIP	C	ADD	1.127	2.933	0.003352	C	ADD	0.9077	-2.278	0.02272	C	ADD	1.136	2.884	0.003933	0.0003	92.51	MPRIP	B cells naive -0.649915269,NK cells -0.918898531
17	chr17:17212319:C:A	17212319	A	ADDxSEX	0.8075	-3.995	6.465e-05	FLCN,MPRIP	A	ADD	1.13	2.947	0.003211	A	ADD	0.9075	-2.264	0.02358	A	ADD	1.137	2.863	0.004195	0.0003	92.43	MPRIP	B cells naive -0.649915269,NK cells -0.918898531
22	chr22:31609764:G:A	31609764	A	ADDxSEX	0.6284	-3.903	9.482e-05	SFI1	A	ADD	1.281	2.931	0.003378	A	ADD	0.8081	-2.426	0.01527	A	ADD	1.255	2.641	0.008262	0.0003	92.19	SFI1	T cells CD4+ naive -0.628432755
17	chr17:17205519:C:A	17205519	A	ADDxSEX	0.8089	-3.959	7.514e-05	PLD6,MPRIP	A	ADD	1.128	2.897	0.003772	A	ADD	0.9069	-2.277	0.02277	A	ADD	1.134	2.806	0.005019	0.0003	92.29	MPRIP	B cells naive -0.649915269,NK cells -0.918898531
22	chr22:31581509:C:T	31581509	T	ADDxSEX	0.6276	-3.895	9.813e-05	SFI1	T	ADD	1.271	2.826	0.00472	T	ADD	0.8017	-2.504	0.01228	T	ADD	1.245	2.537	0.01118	0.0004	92.12	SFI1	T cells CD4+ naive -0.628432755
2	chr2:33465306:G:C	33465306	C	ADDxSEX	0.8285	-3.898	9.701e-05	RASGRP3	C	ADD	1.08	2.017	0.04369	C	ADD	0.8893	-2.966	0.003013	C	ADD	1.092	2.103	0.03546	0.0004	92.17	RASGRP3	B cells naive -1.22665196
8	chr8:25245182:A:G	25245182	G	ADDxSEX	0.5089	-4.044	5.26e-05	DOCK5	G	ADD	1.262	2.071	0.0384	G	ADD	0.6772	-2.995	0.00274	G	ADD	1.27	2.047	0.0407	0.0003	92.27	DOCK5	Monocytes CD14+ 1.527767113,NK cells 2.661927932
22	chr22:31281428:CA:C	31281428	C	ADDxSEX	0.7045	-3.977	6.991e-05	PIK3IP1	C	ADD	1.203	2.878	0.003997	C	ADD	0.8574	-2.332	0.01969	C	ADD	1.188	2.6	0.009322	0.0005	91.77	PIK3IP1	T cells CD4+ naive 0.819207745,T cells CD8+ naive 0.792569238
22	chr22:31626493:G:A	31626493	A	ADDxSEX	0.6702	-3.948	7.877e-05	PISD	A	ADD	1.184	2.329	0.01988	A	ADD	0.8007	-2.943	0.003252	A	ADD	1.164	2.037	0.04163	0.0004	91.96	PISD	Monocytes CD14+ 1.526226552
8	chr8:25239794:A:G	25239794	G	ADDxSEX	0.5225	-3.93	8.502e-05	DOCK5	G	ADD	1.269	2.116	0.03433	G	ADD	0.6952	-2.815	0.004871	G	ADD	1.276	2.088	0.0368	0.0005	91.78	DOCK5	Monocytes CD14+ 1.527767113,NK cells 2.661927932
8	chr8:25233504:G:A	25233504	A	ADDxSEX	0.5112	-4.002	6.271e-05	DOCK5	A	ADD	1.259	2.029	0.0425	A	ADD	0.6777	-2.973	0.002951	A	ADD	1.262	1.977	0.04801	0.0004	91.97	DOCK5	Monocytes CD14+ 1.527767113,NK cells 2.661927932
8	chr8:25237091:A:G	25237091	G	ADDxSEX	0.5204	-3.926	8.623e-05	DOCK5	G	ADD	1.266	2.088	0.03678	G	ADD	0.6941	-2.815	0.004876	G	ADD	1.271	2.047	0.0407	0.0005	91.65	DOCK5	Monocytes CD14+ 1.527767113,NK cells 2.661927932
8	chr8:25235718:C:T	25235718	T	ADDxSEX	0.521	-3.923	8.759e-05	DOCK5	T	ADD	1.259	2.044	0.04093	T	ADD	0.6913	-2.848	0.004405	T	ADD	1.265	2.01	0.04441	0.0005	91.64	DOCK5	Monocytes CD14+ 1.527767113,NK cells 2.661927932
2	chr2:54641558:CTAAT:C	54641558	C	ADDxSEX	0.3595	-4.009	6.086e-05	SPTBN1	C	ADD	3.442	6.486	8.803e-11	C	ADD	1.254	1.311	0.1897	C	ADD	3.354	6.326	2.513e-10	0.0001	93.13	SPTBN1	NK cells -1.303327506,T cells CD4+ naive -0.790522922
2	chr2:54498067:G:A	54498067	A	ADDxSEX	0.568	-4.001	6.308e-05	SPTBN1	A	ADD	1.815	5.663	1.49e-08	A	ADD	1.041	0.4055	0.6851	A	ADD	1.784	5.433	5.539e-08	0.0002	92.76	SPTBN1	NK cells -1.303327506,T cells CD4+ naive -0.790522922
2	chr2:54575131:A:G	54575131	G	ADDxSEX	0.5674	-3.987	6.682e-05	SPTBN1	G	ADD	1.785	5.528	3.248e-08	G	ADD	1.021	0.206	0.8368	G	ADD	1.755	5.299	1.164e-07	0.0002	92.76	SPTBN1	NK cells -1.303327506,T cells CD4+ naive -0.790522922
19	chr19:930720:A:G	930720	G	ADDxSEX	0.855	-4.07	4.703e-05	ARID3A	G	ADD	1.183	5.28	1.29e-07	G	ADD	0.9828	-0.5003	0.6169	G	ADD	1.204	5.151	2.588e-07	0	93.93	ARID3A	Monocytes CD14+ 1.113439771
19	chr19:930721:A:G	930721	G	ADDxSEX	0.8672	-4.034	5.472e-05	ARID3A	G	ADD	1.166	5.134	2.834e-07	G	ADD	0.9793	-0.6332	0.5266	G	ADD	1.193	5.113	3.164e-07	0	94.13	ARID3A	Monocytes CD14+ 1.113439771
6	chr6:106487059:C:G	106487059	G	ADDxSEX	0.7691	-4.596	4.316e-06	CRYBG1	G	ADD	1.244	5.05	4.422e-07	G	ADD	0.9341	-1.493	0.1354	G	ADD	1.255	4.907	9.259e-07	0	95.15	CRYBG1	Monocytes CD14+ -0.976777936,T cells CD4+ TFH 3.632070533,T cells CD8+ naive stimulated 2.03999159
3	chr3:180983050:A:C	180983050	C	ADDxSEX	0.3993	-4.23	2.337e-05	FXR1	C	ADD	2.092	4.856	1.196e-06	C	ADD	0.8368	-1.131	0.2579	C	ADD	2.044	4.675	2.941e-06	0	93.95	FXR1	T cells CD4+ naive -0.505451286
2	chr2:54506118:C:T	54506118	T	ADDxSEX	0.4067	-3.902	9.531e-05	SPTBN1	T	ADD	2.256	4.825	1.401e-06	T	ADD	0.9122	-0.5759	0.5647	T	ADD	2.196	4.64	3.484e-06	0.0002	92.98	SPTBN1	NK cells -1.303327506,T cells CD4+ naive -0.790522922
5	chr5:169652167:C:T	169652167	T	ADDxSEX	0.08621	-4.088	4.352e-05	DOCK2	T	ADD	8.997	4.467	7.939e-06	T	ADD	0.7749	-0.7413	0.4585	T	ADD	8.644	4.382	1.174e-05	0.0001	93.8	DOCK2	B cells naive -0.674772923
6	chr6:37957206:G:A	37957206	A	ADDxSEX	0.4074	-4.079	4.518e-05	ZFAND3	A	ADD	1.99	4.501	6.776e-06	A	ADD	0.8066	-1.337	0.1811	A	ADD	1.94	4.307	1.652e-05	0.0001	93.57	ZFAND3	T cells CD4+ naive 0.604348158
6	chr6:38010011:A:G	38010011	G	ADDxSEX	0.4218	-3.946	7.93e-05	ZFAND3	G	ADD	1.991	4.503	6.711e-06	G	ADD	0.836	-1.128	0.2591	G	ADD	1.94	4.307	1.652e-05	0.0001	93.1	ZFAND3	T cells CD4+ naive 0.604348158
2	chr2:143122869:A:G	143122869	G	ADDxSEX	0.5294	-4.101	4.105e-05	ARHGAP15	G	ADD	1.615	4.375	1.212e-05	G	ADD	0.8787	-1.143	0.2529	G	ADD	1.591	4.178	2.945e-05	0.0002	92.86	ARHGAP15	T cells CD4+ naive TREG 1.061597155,T cells CD4+ Th1_17 1.700509383
3	chr3:170205770:G:A	170205770	A	ADDxSEX	0.26	-4.202	2.65e-05	PRKCI	A	ADD	2.475	4.29	1.784e-05	A	ADD	0.6394	-1.841	0.06555	A	ADD	2.403	4.136	3.537e-05	0	94.07	PRKCI	T cells CD4+ naive -1.060455699
2	chr2:54494256:C:T	54494256	T	ADDxSEX	0.3738	-3.904	9.474e-05	SPTBN1	T	ADD	2.131	4.221	2.431e-05	T	ADD	0.7979	-1.258	0.2084	T	ADD	2.076	4.058	4.945e-05	0.0002	92.94	SPTBN1	NK cells -1.303327506,T cells CD4+ naive -0.790522922
3	chr3:58350175:C:T	58350175	T	ADDxSEX	0.3456	-4.377	1.202e-05	PXK	T	ADD	2.025	4.146	3.387e-05	T	ADD	0.7128	-1.93	0.05358	T	ADD	2.001	4.039	5.368e-05	0	94.34	PXK	B cells naive -0.827455514
2	chr2:143083541:T:A	143083541	A	ADDxSEX	0.5401	-4.008	6.126e-05	ARHGAP15	A	ADD	1.58	4.195	2.723e-05	A	ADD	0.8756	-1.189	0.2345	A	ADD	1.556	3.995	6.457e-05	0.0003	92.53	ARHGAP15	T cells CD4+ naive TREG 1.061597155,T cells CD4+ Th1_17 1.700509383
17	chr17:17214314:G:A	17214314	A	ADDxSEX	0.8106	-4.046	5.203e-05	FLCN,MPRIP	A	ADD	1.14	3.251	0.001149	A	ADD	0.9239	-1.88	0.06013	A	ADD	1.151	3.21	0.001328	0.0003	92.34	MPRIP	B cells naive -0.649915269,NK cells -0.918898531
6	chr6:159126235:C:T	159126235	T	ADDxSEX	9.967	3.894	9.853e-05	TAGAP	T	ADD	0.432	-1.852	0.06403	T	ADD	4.317	3.852	0.000117	T	ADD	0.4121	-1.955	0.05064	0.0001	93.66	TAGAP	T cells CD4+ naive TREG 2.009405481
8	chr8:25225489:T:G	25225489	G	ADDxSEX	0.5033	-4.049	5.143e-05	DOCK5	G	ADD	1.238	1.89	0.05878	G	ADD	0.6514	-3.227	0.001249	G	ADD	1.249	1.899	0.05753	0.0002	92.61	DOCK5	Monocytes CD14+ 1.527767113,NK cells 2.661927932
8	chr8:25235971:T:C	25235971	C	ADDxSEX	0.4935	-4.127	3.681e-05	DOCK5	C	ADD	1.256	1.998	0.04573	C	ADD	0.6611	-3.115	0.001839	C	ADD	1.249	1.887	0.05912	0.0003	92.21	DOCK5	Monocytes CD14+ 1.527767113,NK cells 2.661927932
2	chr2:235731828:G:C	235731828	G	ADDxSEX	0.4532	-3.916	8.988e-05	AGAP1	G	ADD	1.304	1.936	0.05287	G	ADD	0.5945	-3.449	0.0005629	G	ADD	1.295	1.87	0.06152	0.0001	93.09	AGAP1	NK cells -2.35799876
2	chr2:235802480:A:AT	235802480	A	ADDxSEX	0.448	-3.923	8.746e-05	AGAP1	A	ADD	1.295	1.868	0.06178	A	ADD	0.5832	-3.522	0.0004277	A	ADD	1.283	1.786	0.07412	0.0001	93.09	AGAP1	NK cells -2.35799876
7	chr7:148767893:A:G	148767893	G	ADDxSEX	3.441	3.956	7.623e-05	CUL1	G	ADD	0.6607	-1.685	0.09191	G	ADD	2.389	4.454	8.442e-06	G	ADD	0.6476	-1.76	0.07837	0	94.18	CUL1	Monocytes CD14+ 0.626044497
2	chr2:130183745:T:C	130183745	C	ADDxSEX	0.5665	-3.991	6.577e-05	MZT2B	C	ADD	1.213	1.904	0.05685	C	ADD	0.6957	-3.505	0.0004569	C	ADD	1.191	1.705	0.08816	0.0002	92.64	MZT2B	B cells naive -0.769769881
8	chr8:25225566:C:T	25225566	T	ADDxSEX	0.5153	-3.966	7.299e-05	DOCK5	T	ADD	1.201	1.647	0.09947	T	ADD	0.646	-3.342	0.0008316	T	ADD	1.211	1.663	0.09634	0.0003	92.3	DOCK5	Monocytes CD14+ 1.527767113,NK cells 2.661927932
2	chr2:235739644:A:G	235739644	A	ADDxSEX	0.4413	-3.981	6.863e-05	AGAP1	A	ADD	1.27	1.723	0.08485	A	ADD	0.5634	-3.729	0.0001926	A	ADD	1.262	1.663	0.09639	0.0001	93.34	AGAP1	NK cells -2.35799876
8	chr8:25230165:G:A	25230165	A	ADDxSEX	0.4982	-3.963	7.4e-05	DOCK5	A	ADD	1.229	1.763	0.07792	A	ADD	0.647	-3.201	0.001367	A	ADD	1.208	1.573	0.1157	0.0006	91.54	DOCK5	Monocytes CD14+ 1.527767113,NK cells 2.661927932
8	chr8:25228680:T:G	25228680	G	ADDxSEX	0.5048	-3.9	9.62e-05	DOCK5	G	ADD	1.229	1.764	0.07766	G	ADD	0.6555	-3.121	0.001802	G	ADD	1.208	1.573	0.1157	0.0007	91.23	DOCK5	Monocytes CD14+ 1.527767113,NK cells 2.661927932
2	chr2:119377178:A:C	119377178	C	ADDxSEX	1.898	3.953	7.725e-05	DBI	C	ADD	0.8566	-1.247	0.2124	C	ADD	1.684	4.826	1.395e-06	C	ADD	0.8226	-1.558	0.1192	0	94.67	DBI	T cells CD4+ Th1_17 2.067403707,T cells CD8+ naive 0.693525228
2	chr2:235811358:A:G	235811358	A	ADDxSEX	0.4514	-4.068	4.744e-05	AGAP1	A	ADD	1.24	1.629	0.1034	A	ADD	0.5655	-3.893	9.89e-05	A	ADD	1.229	1.546	0.1222	0.0001	93.48	AGAP1	NK cells -2.35799876
8	chr8:25233763:ATTTTG:A	25233763	A	ADDxSEX	0.4967	-4.01	6.075e-05	DOCK5	A	ADD	1.226	1.747	0.08064	A	ADD	0.6479	-3.213	0.001312	A	ADD	1.202	1.53	0.1259	0.0006	91.44	DOCK5	Monocytes CD14+ 1.527767113,NK cells 2.661927932
8	chr8:25233624:G:C	25233624	C	ADDxSEX	0.5053	-3.897	9.741e-05	DOCK5	C	ADD	1.223	1.719	0.0856	C	ADD	0.6533	-3.147	0.001647	C	ADD	1.201	1.527	0.1268	0.0008	91.16	DOCK5	Monocytes CD14+ 1.527767113,NK cells 2.661927932
5	chr5:75601542:A:G	75601542	G	ADDxSEX	0.8532	-4.137	3.525e-05	POLK	G	ADD	1.035	1.09	0.2759	G	ADD	0.8783	-3.747	0.0001786	G	ADD	1.056	1.523	0.1279	0.0002	92.65	POLK	Monocytes CD14+ 0.994254032
5	chr5:75591789:T:C	75591789	C	ADDxSEX	0.8542	-4.106	4.023e-05	POLK	C	ADD	1.035	1.09	0.2757	C	ADD	0.8796	-3.706	0.0002108	C	ADD	1.056	1.513	0.1302	0.0003	92.54	POLK	Monocytes CD14+ 0.994254032
5	chr5:75586856:C:T	75586856	T	ADDxSEX	0.8555	-4.024	5.731e-05	POLK	T	ADD	1.036	1.109	0.2673	T	ADD	0.8803	-3.668	0.0002442	T	ADD	1.056	1.5	0.1337	0.0003	92.41	POLK	Monocytes CD14+ 0.994254032
5	chr5:75593707:C:G	75593707	G	ADDxSEX	0.8557	-4.039	5.379e-05	POLK	G	ADD	1.035	1.09	0.2756	G	ADD	0.8793	-3.713	0.000205	G	ADD	1.055	1.49	0.1363	0.0003	92.47	POLK	Monocytes CD14+ 0.994254032
17	chr17:17200905:GC:G	17200905	G	ADDxSEX	0.7954	-4.006	6.165e-05	MPRIP	G	ADD	1.064	1.429	0.1531	G	ADD	0.8503	-3.566	0.0003624	G	ADD	1.072	1.485	0.1376	0.0004	92.1	MPRIP	B cells naive -0.649915269,NK cells -0.918898531
5	chr5:75550472:A:G	75550472	G	ADDxSEX	0.8545	-4.077	4.556e-05	POLK	G	ADD	1.034	1.055	0.2912	G	ADD	0.8766	-3.803	0.0001428	G	ADD	1.054	1.471	0.1414	0.0002	92.65	POLK	Monocytes CD14+ 0.994254032
19	chr19:946258:A:G	946258	G	ADDxSEX	0.508	-4.032	5.521e-05	ARID3A	G	ADD	1.204	1.585	0.113	G	ADD	0.6153	-3.946	7.942e-05	G	ADD	1.188	1.456	0.1453	0.0001	93.26	ARID3A	Monocytes CD14+ 1.113439771
5	chr5:75521768:CT:C	75521768	C	ADDxSEX	0.8598	-3.895	9.806e-05	POLK	C	ADD	1.035	1.085	0.2781	C	ADD	0.8852	-3.515	0.000439	C	ADD	1.054	1.448	0.1477	0.0005	91.75	POLK	Monocytes CD14+ 0.994254032
8	chr8:25247878:C:T	25247878	T	ADDxSEX	0.522	-3.977	6.987e-05	DOCK5	T	ADD	1.196	1.647	0.09962	T	ADD	0.6607	-3.271	0.001072	T	ADD	1.177	1.446	0.1482	0.0007	91.39	DOCK5	Monocytes CD14+ 1.527767113,NK cells 2.661927932
8	chr8:25217189:T:G	25217189	G	ADDxSEX	0.5339	-3.94	8.157e-05	DOCK5	G	ADD	1.155	1.346	0.1783	G	ADD	0.6477	-3.454	0.0005528	G	ADD	1.177	1.438	0.1505	0.0004	91.97	DOCK5	Monocytes CD14+ 1.527767113,NK cells 2.661927932
5	chr5:75579817:T:C	75579817	C	ADDxSEX	0.8572	-3.994	6.509e-05	POLK	C	ADD	1.034	1.054	0.2919	C	ADD	0.8802	-3.681	0.0002326	C	ADD	1.053	1.437	0.1506	0.0003	92.22	POLK	Monocytes CD14+ 0.994254032
5	chr5:75513951:T:A	75513951	A	ADDxSEX	0.8584	-3.951	7.78e-05	POLK	A	ADD	1.031	0.9596	0.3372	A	ADD	0.8795	-3.703	0.0002127	A	ADD	1.051	1.371	0.1703	0.0004	92.11	POLK	Monocytes CD14+ 0.994254032
5	chr5:75518947:T:C	75518947	C	ADDxSEX	0.86	-3.92	8.872e-05	POLK	C	ADD	1.032	0.9908	0.3218	C	ADD	0.8826	-3.605	0.0003119	C	ADD	1.05	1.349	0.1774	0.0005	91.71	POLK	Monocytes CD14+ 0.994254032
10	chr10:11083140:G:A	11083140	A	ADDxSEX	0.638	-3.945	7.987e-05	CELF2-AS2,CELF2	A	ADD	1.134	1.528	0.1264	A	ADD	0.7336	-3.694	0.0002212	A	ADD	1.116	1.305	0.1918	0.0004	92	CELF2	T cells CD4+ TFH 2.143133153
10	chr10:11041986:G:A	11041986	A	ADDxSEX	0.6288	-4.081	4.476e-05	CELF2	A	ADD	1.136	1.563	0.1181	A	ADD	0.724	-3.842	0.0001221	A	ADD	1.112	1.269	0.2044	0.0003	92.38	CELF2	T cells CD4+ TFH 2.143133153
8	chr8:11507511:G:C	11507511	C	ADDxSEX	0.65	-4.035	5.467e-05	BLK	C	ADD	1.116	1.4	0.1616	C	ADD	0.7298	-4.083	4.453e-05	C	ADD	1.106	1.256	0.2093	0.0002	92.84	BLK	B cells naive 1.574380609
2	chr2:27759665:A:AT	27759665	AT	ADDxSEX	0.298	-3.926	8.635e-05	MRPL33	AT	ADD	1.307	1.293	0.1961	AT	ADD	0.396	-4.018	5.87e-05	AT	ADD	1.283	1.202	0.2294	0.0002	93.04	MRPL33	Monocytes CD14+ 1.164261945,T cells CD8+ naive 1.157667714
10	chr10:11087093:C:G	11087093	G	ADDxSEX	0.6372	-3.916	9.006e-05	CELF2-AS2,CELF2	G	ADD	1.121	1.382	0.167	G	ADD	0.7251	-3.805	0.0001418	G	ADD	1.106	1.191	0.2338	0.0004	92	CELF2	T cells CD4+ TFH 2.143133153
13	chr13:20904673:G:A	20904673	A	ADDxSEX	0.498	-4.253	2.108e-05	XPO4	A	ADD	1.156	1.295	0.1953	A	ADD	0.6067	-3.939	8.179e-05	A	ADD	1.144	1.141	0.2537	0.0003	92.53	XPO4	T cells CD4+ naive -1.008042174,T cells CD8+ naive -1.067601446
13	chr13:20903981:T:C	20903981	C	ADDxSEX	0.5284	-3.997	6.417e-05	XPO4	C	ADD	1.148	1.254	0.2097	C	ADD	0.6504	-3.486	0.0004899	C	ADD	1.141	1.133	0.2573	0.0009	90.87	XPO4	T cells CD4+ naive -1.008042174,T cells CD8+ naive -1.067601446
18	chr18:24059826:T:G	24059826	T	ADDxSEX	0.7344	-4.046	5.215e-05	TTC39C	T	ADD	1.06	1.025	0.3055	T	ADD	0.7826	-4.276	1.904e-05	T	ADD	1.06	0.99	0.3222	0.0002	92.64	TTC39C	Monocytes CD14+ 1.098386112
7	chr7:144803912:C:T	144803912	T	ADDxSEX	0.8493	-3.992	6.551e-05	TPK1	T	ADD	1.02	0.5942	0.5524	T	ADD	0.8612	-4.207	2.589e-05	T	ADD	1.036	0.9419	0.3463	0.0003	92.21	TPK1	B cells naive 1.224184884,T cells CD4+ naive 1.404691749
10	chr10:93058824:A:G	93058824	G	ADDxSEX	0.1991	-4.034	5.482e-05	EXOC6	G	ADD	1.247	1.02	0.3077	G	ADD	0.2634	-3.946	7.932e-05	G	ADD	1.225	0.9342	0.3502	0.0001	93.17	EXOC6	B cells naive 0.632197632,T cells CD4+ naive 1.359856999
7	chr7:144801141:A:G	144801141	G	ADDxSEX	0.8482	-4.032	5.538e-05	TPK1	G	ADD	1.018	0.5234	0.6007	G	ADD	0.8562	-4.375	1.214e-05	G	ADD	1.034	0.9003	0.368	0.0003	92.54	TPK1	B cells naive 1.224184884,T cells CD4+ naive 1.404691749
5	chr5:32477394:C:A	32477394	A	ADDxSEX	0.59	-4.478	7.534e-06	ZFR	A	ADD	1.09	1.039	0.2987	A	ADD	0.6635	-4.642	3.446e-06	A	ADD	1.078	0.8899	0.3735	0.0001	93.63	ZFR	T cells CD4+ naive -0.395182312
13	chr13:20907526:C:A	20907526	A	ADDxSEX	0.495	-4.04	5.344e-05	XPO4	A	ADD	1.128	1.02	0.3076	A	ADD	0.5779	-4.135	3.545e-05	A	ADD	1.114	0.8821	0.3777	0.0003	92.47	XPO4	T cells CD4+ naive -1.008042174,T cells CD8+ naive -1.067601446
5	chr5:32478510:A:G	32478510	G	ADDxSEX	0.5985	-4.292	1.77e-05	ZFR	G	ADD	1.08	0.9206	0.3573	G	ADD	0.6603	-4.649	3.334e-06	G	ADD	1.078	0.8721	0.3832	0.0001	93.62	ZFR	T cells CD4+ naive -0.395182312
7	chr7:144804960:C:A	144804960	A	ADDxSEX	0.8499	-3.986	6.714e-05	TPK1	A	ADD	1.017	0.5151	0.6065	A	ADD	0.8586	-4.293	1.764e-05	A	ADD	1.033	0.8718	0.3833	0.0003	92.23	TPK1	B cells naive 1.224184884,T cells CD4+ naive 1.404691749
13	chr13:20905879:C:T	20905879	T	ADDxSEX	0.4886	-4.002	6.29e-05	XPO4	T	ADD	1.121	0.9484	0.3429	T	ADD	0.5676	-4.171	3.034e-05	T	ADD	1.111	0.8575	0.3912	0.0003	92.54	XPO4	T cells CD4+ naive -1.008042174,T cells CD8+ naive -1.067601446
7	chr7:144801570:G:A	144801570	A	ADDxSEX	0.8483	-4.017	5.904e-05	TPK1	A	ADD	1.016	0.4836	0.6286	A	ADD	0.8556	-4.391	1.127e-05	A	ADD	1.033	0.8552	0.3924	0.0003	92.5	TPK1	B cells naive 1.224184884,T cells CD4+ naive 1.404691749
13	chr13:20907416:G:A	20907416	A	ADDxSEX	0.4976	-4.012	6.018e-05	XPO4	A	ADD	1.122	0.9767	0.3287	A	ADD	0.5779	-4.135	3.545e-05	A	ADD	1.107	0.8372	0.4025	0.0003	92.33	XPO4	T cells CD4+ naive -1.008042174,T cells CD8+ naive -1.067601446
13	chr13:20858229:C:CA	20858229	CA	ADDxSEX	0.5158	-3.891	9.982e-05	XPO4	CA	ADD	1.118	0.9554	0.3394	CA	ADD	0.6007	-3.971	7.148e-05	CA	ADD	1.104	0.8171	0.4139	0.0006	91.62	XPO4	T cells CD4+ naive -1.008042174,T cells CD8+ naive -1.067601446
13	chr13:20902144:C:G	20902144	G	ADDxSEX	0.4984	-3.911	9.202e-05	XPO4	G	ADD	1.115	0.902	0.3671	G	ADD	0.5735	-4.117	3.831e-05	G	ADD	1.104	0.8095	0.4183	0.0003	92.24	XPO4	T cells CD4+ naive -1.008042174,T cells CD8+ naive -1.067601446
17	chr17:17172323:C:T	17172323	T	ADDxSEX	0.217	-4.037	5.422e-05	MPRIP	T	ADD	0.8788	-0.6214	0.5343	T	ADD	0.2172	-4.791	1.663e-06	T	ADD	0.8469	-0.7639	0.4449	0.0004	91.95	MPRIP	B cells naive -0.649915269,NK cells -0.918898531
13	chr13:20902599:G:A	20902599	A	ADDxSEX	0.499	-3.906	9.382e-05	XPO4	A	ADD	1.108	0.8573	0.3913	A	ADD	0.5731	-4.123	3.747e-05	A	ADD	1.098	0.7623	0.4459	0.0004	92.13	XPO4	T cells CD4+ naive -1.008042174,T cells CD8+ naive -1.067601446
7	chr7:144800591:TA:T	144800591	T	ADDxSEX	0.8506	-3.959	7.531e-05	TPK1	T	ADD	1.013	0.3765	0.7065	T	ADD	0.8552	-4.407	1.05e-05	T	ADD	1.028	0.7417	0.4583	0.0004	92.15	TPK1	B cells naive 1.224184884,T cells CD4+ naive 1.404691749
7	chr7:144800596:A:T	144800596	T	ADDxSEX	0.8506	-3.959	7.531e-05	TPK1	T	ADD	1.013	0.3765	0.7065	T	ADD	0.8552	-4.407	1.05e-05	T	ADD	1.028	0.7417	0.4583	0.0004	92.15	TPK1	B cells naive 1.224184884,T cells CD4+ naive 1.404691749
13	chr13:20900980:T:C	20900980	C	ADDxSEX	0.5155	-3.891	9.998e-05	XPO4	C	ADD	1.101	0.8249	0.4094	C	ADD	0.5944	-4.034	5.493e-05	C	ADD	1.09	0.7172	0.4732	0.0006	91.53	XPO4	T cells CD4+ naive -1.008042174,T cells CD8+ naive -1.067601446
17	chr17:17114315:T:C	17114315	C	ADDxSEX	0.2322	-4.146	3.384e-05	MPRIP	C	ADD	0.9444	-0.2924	0.77	C	ADD	0.235	-4.737	2.172e-06	C	ADD	0.8647	-0.6746	0.5	0.0005	91.76	MPRIP	B cells naive -0.649915269,NK cells -0.918898531
12	chr12:115976680:G:A	115976680	A	ADDxSEX	2.226	3.9	9.626e-05	MED13L	A	ADD	1.143	0.8972	0.3696	A	ADD	2.626	6.721	1.81e-11	A	ADD	1.102	0.6456	0.5186	0	94.27	MED13L	NK cells 0.377722741
4	chr4:98242787:T:C	98242787	C	ADDxSEX	0.7353	-4.046	5.201e-05	RAP1GDS1	C	ADD	0.9585	-0.7519	0.4521	C	ADD	0.7131	-5.902	3.584e-09	C	ADD	0.9633	-0.6356	0.525	0.0002	92.55	RAP1GDS1	B cells naive -0.980500552
10	chr10:11105380:T:C	11105380	C	ADDxSEX	0.6869	-3.901	9.569e-05	CELF2-AS2,CELF2	C	ADD	1.053	0.7415	0.4584	C	ADD	0.7351	-4.311	1.625e-05	C	ADD	1.046	0.6271	0.5306	0.0005	91.74	CELF2	T cells CD4+ TFH 2.143133153
12	chr12:116186015:A:G	116186015	G	ADDxSEX	2.183	4.068	4.738e-05	MED13L	G	ADD	0.9498	-0.3654	0.7148	G	ADD	2.143	5.717	1.083e-08	G	ADD	0.9163	-0.6154	0.5383	0	94.75	MED13L	NK cells 0.377722741
17	chr17:17119334:C:T	17119334	T	ADDxSEX	0.2197	-3.938	8.23e-05	MPRIP	T	ADD	0.902	-0.4722	0.6368	T	ADD	0.2261	-4.655	3.246e-06	T	ADD	0.8692	-0.6107	0.5414	0.0006	91.47	MPRIP	B cells naive -0.649915269,NK cells -0.918898531
17	chr17:17161837:T:C	17161837	C	ADDxSEX	0.2197	-3.938	8.23e-05	MPRIP	C	ADD	0.902	-0.4722	0.6368	C	ADD	0.2286	-4.618	3.878e-06	C	ADD	0.8692	-0.6107	0.5414	0.0007	91.32	MPRIP	B cells naive -0.649915269,NK cells -0.918898531
17	chr17:17161861:G:GA	17161861	GA	ADDxSEX	0.2197	-3.938	8.23e-05	MPRIP	GA	ADD	0.902	-0.4722	0.6368	GA	ADD	0.2286	-4.618	3.878e-06	GA	ADD	0.8692	-0.6107	0.5414	0.0007	91.32	MPRIP	B cells naive -0.649915269,NK cells -0.918898531
17	chr17:17161863:G:T	17161863	T	ADDxSEX	0.2197	-3.938	8.23e-05	MPRIP	T	ADD	0.902	-0.4722	0.6368	T	ADD	0.2286	-4.618	3.878e-06	T	ADD	0.8692	-0.6107	0.5414	0.0007	91.32	MPRIP	B cells naive -0.649915269,NK cells -0.918898531
17	chr17:17161921:G:A	17161921	A	ADDxSEX	0.2197	-3.938	8.23e-05	MPRIP	A	ADD	0.902	-0.4722	0.6368	A	ADD	0.2286	-4.618	3.878e-06	A	ADD	0.8692	-0.6107	0.5414	0.0007	91.32	MPRIP	B cells naive -0.649915269,NK cells -0.918898531
17	chr17:17162048:C:T	17162048	T	ADDxSEX	0.2197	-3.938	8.23e-05	MPRIP	T	ADD	0.902	-0.4722	0.6368	T	ADD	0.2286	-4.618	3.878e-06	T	ADD	0.8692	-0.6107	0.5414	0.0007	91.32	MPRIP	B cells naive -0.649915269,NK cells -0.918898531
17	chr17:17163161:T:C	17163161	C	ADDxSEX	0.2197	-3.938	8.23e-05	MPRIP	C	ADD	0.902	-0.4722	0.6368	C	ADD	0.2286	-4.618	3.878e-06	C	ADD	0.8692	-0.6107	0.5414	0.0007	91.32	MPRIP	B cells naive -0.649915269,NK cells -0.918898531
17	chr17:17122314:G:A	17122314	A	ADDxSEX	0.2219	-3.911	9.192e-05	MPRIP	A	ADD	0.9021	-0.4719	0.637	A	ADD	0.2286	-4.617	3.893e-06	A	ADD	0.8692	-0.6107	0.5414	0.0007	91.32	MPRIP	B cells naive -0.649915269,NK cells -0.918898531
17	chr17:17127483:G:A	17127483	A	ADDxSEX	0.2219	-3.911	9.192e-05	MPRIP	A	ADD	0.9021	-0.4719	0.637	A	ADD	0.2286	-4.617	3.893e-06	A	ADD	0.8692	-0.6107	0.5414	0.0007	91.32	MPRIP	B cells naive -0.649915269,NK cells -0.918898531
17	chr17:17129194:G:A	17129194	A	ADDxSEX	0.2219	-3.911	9.192e-05	MPRIP	A	ADD	0.9021	-0.4719	0.637	A	ADD	0.2286	-4.617	3.893e-06	A	ADD	0.8692	-0.6107	0.5414	0.0007	91.32	MPRIP	B cells naive -0.649915269,NK cells -0.918898531
17	chr17:17132513:G:A	17132513	A	ADDxSEX	0.2219	-3.911	9.192e-05	MPRIP	A	ADD	0.9021	-0.4719	0.637	A	ADD	0.2286	-4.617	3.893e-06	A	ADD	0.8692	-0.6107	0.5414	0.0007	91.32	MPRIP	B cells naive -0.649915269,NK cells -0.918898531
17	chr17:17132759:TG:T	17132759	T	ADDxSEX	0.2219	-3.911	9.192e-05	MPRIP	T	ADD	0.9021	-0.4719	0.637	T	ADD	0.2286	-4.617	3.893e-06	T	ADD	0.8692	-0.6107	0.5414	0.0007	91.32	MPRIP	B cells naive -0.649915269,NK cells -0.918898531
17	chr17:17132917:A:G	17132917	G	ADDxSEX	0.2219	-3.911	9.192e-05	MPRIP	G	ADD	0.9021	-0.4719	0.637	G	ADD	0.2286	-4.617	3.893e-06	G	ADD	0.8692	-0.6107	0.5414	0.0007	91.32	MPRIP	B cells naive -0.649915269,NK cells -0.918898531
17	chr17:17138575:T:G	17138575	G	ADDxSEX	0.2219	-3.911	9.192e-05	MPRIP	G	ADD	0.9021	-0.4719	0.637	G	ADD	0.2286	-4.617	3.893e-06	G	ADD	0.8692	-0.6107	0.5414	0.0007	91.32	MPRIP	B cells naive -0.649915269,NK cells -0.918898531
17	chr17:17139209:T:G	17139209	G	ADDxSEX	0.2219	-3.911	9.192e-05	MPRIP	G	ADD	0.9021	-0.4719	0.637	G	ADD	0.2286	-4.617	3.893e-06	G	ADD	0.8692	-0.6107	0.5414	0.0007	91.32	MPRIP	B cells naive -0.649915269,NK cells -0.918898531
17	chr17:17139236:C:T	17139236	T	ADDxSEX	0.2219	-3.911	9.192e-05	MPRIP	T	ADD	0.9021	-0.4719	0.637	T	ADD	0.2286	-4.617	3.893e-06	T	ADD	0.8692	-0.6107	0.5414	0.0007	91.32	MPRIP	B cells naive -0.649915269,NK cells -0.918898531
17	chr17:17141053:T:C	17141053	C	ADDxSEX	0.2219	-3.911	9.192e-05	MPRIP	C	ADD	0.9021	-0.4719	0.637	C	ADD	0.2286	-4.617	3.893e-06	C	ADD	0.8692	-0.6107	0.5414	0.0007	91.32	MPRIP	B cells naive -0.649915269,NK cells -0.918898531
17	chr17:17141256:A:C	17141256	C	ADDxSEX	0.2219	-3.911	9.192e-05	MPRIP	C	ADD	0.9021	-0.4719	0.637	C	ADD	0.2286	-4.617	3.893e-06	C	ADD	0.8692	-0.6107	0.5414	0.0007	91.32	MPRIP	B cells naive -0.649915269,NK cells -0.918898531
17	chr17:17142841:C:A	17142841	A	ADDxSEX	0.2219	-3.911	9.192e-05	MPRIP	A	ADD	0.9021	-0.4719	0.637	A	ADD	0.2286	-4.617	3.893e-06	A	ADD	0.8692	-0.6107	0.5414	0.0007	91.32	MPRIP	B cells naive -0.649915269,NK cells -0.918898531
17	chr17:17145168:T:C	17145168	C	ADDxSEX	0.2219	-3.911	9.192e-05	MPRIP	C	ADD	0.9021	-0.4719	0.637	C	ADD	0.2286	-4.617	3.893e-06	C	ADD	0.8692	-0.6107	0.5414	0.0007	91.32	MPRIP	B cells naive -0.649915269,NK cells -0.918898531
17	chr17:17145917:C:A	17145917	A	ADDxSEX	0.2219	-3.911	9.192e-05	MPRIP	A	ADD	0.9021	-0.4719	0.637	A	ADD	0.2286	-4.617	3.893e-06	A	ADD	0.8692	-0.6107	0.5414	0.0007	91.32	MPRIP	B cells naive -0.649915269,NK cells -0.918898531
17	chr17:17146819:T:C	17146819	C	ADDxSEX	0.2219	-3.911	9.192e-05	MPRIP	C	ADD	0.9021	-0.4719	0.637	C	ADD	0.2286	-4.617	3.893e-06	C	ADD	0.8692	-0.6107	0.5414	0.0007	91.32	MPRIP	B cells naive -0.649915269,NK cells -0.918898531
17	chr17:17154048:CTG:C	17154048	C	ADDxSEX	0.2219	-3.911	9.192e-05	MPRIP	C	ADD	0.9021	-0.4719	0.637	C	ADD	0.2286	-4.617	3.893e-06	C	ADD	0.8692	-0.6107	0.5414	0.0007	91.32	MPRIP	B cells naive -0.649915269,NK cells -0.918898531
17	chr17:17155949:T:A	17155949	A	ADDxSEX	0.2219	-3.911	9.192e-05	MPRIP	A	ADD	0.9021	-0.4719	0.637	A	ADD	0.2286	-4.617	3.893e-06	A	ADD	0.8692	-0.6107	0.5414	0.0007	91.32	MPRIP	B cells naive -0.649915269,NK cells -0.918898531
17	chr17:17156369:TA:T	17156369	T	ADDxSEX	0.2219	-3.911	9.192e-05	MPRIP	T	ADD	0.9021	-0.4719	0.637	T	ADD	0.2286	-4.617	3.893e-06	T	ADD	0.8692	-0.6107	0.5414	0.0007	91.32	MPRIP	B cells naive -0.649915269,NK cells -0.918898531
17	chr17:17156371:G:C	17156371	C	ADDxSEX	0.2219	-3.911	9.192e-05	MPRIP	C	ADD	0.9021	-0.4719	0.637	C	ADD	0.2286	-4.617	3.893e-06	C	ADD	0.8692	-0.6107	0.5414	0.0007	91.32	MPRIP	B cells naive -0.649915269,NK cells -0.918898531
17	chr17:17159290:C:T	17159290	T	ADDxSEX	0.2219	-3.911	9.192e-05	MPRIP	T	ADD	0.9021	-0.4719	0.637	T	ADD	0.2286	-4.617	3.893e-06	T	ADD	0.8692	-0.6107	0.5414	0.0007	91.32	MPRIP	B cells naive -0.649915269,NK cells -0.918898531
12	chr12:116171973:C:G	116171973	G	ADDxSEX	2.277	3.979	6.915e-05	MED13L	G	ADD	1.131	0.8127	0.4164	G	ADD	2.658	6.78	1.198e-11	G	ADD	1.09	0.5678	0.5702	0	94.47	MED13L	NK cells 0.377722741
17	chr17:17036413:A:G	17036413	G	ADDxSEX	0.2272	-4.042	5.302e-05	MPRIP	G	ADD	0.9073	-0.4746	0.6351	G	ADD	0.2388	-4.668	3.045e-06	G	ADD	0.8878	-0.538	0.5906	0.0005	91.7	MPRIP	B cells naive -0.649915269,NK cells -0.918898531
17	chr17:17170655:A:G	17170655	G	ADDxSEX	0.2163	-3.975	7.029e-05	MPRIP	G	ADD	0.9163	-0.3994	0.6896	G	ADD	0.2286	-4.618	3.878e-06	G	ADD	0.884	-0.5361	0.5919	0.0006	91.52	MPRIP	B cells naive -0.649915269,NK cells -0.918898531
17	chr17:17170823:C:G	17170823	G	ADDxSEX	0.2163	-3.975	7.029e-05	MPRIP	G	ADD	0.9163	-0.3994	0.6896	G	ADD	0.2286	-4.618	3.878e-06	G	ADD	0.884	-0.5361	0.5919	0.0006	91.52	MPRIP	B cells naive -0.649915269,NK cells -0.918898531
17	chr17:17171593:A:C	17171593	C	ADDxSEX	0.2163	-3.975	7.029e-05	MPRIP	C	ADD	0.9163	-0.3994	0.6896	C	ADD	0.2286	-4.618	3.878e-06	C	ADD	0.884	-0.5361	0.5919	0.0006	91.52	MPRIP	B cells naive -0.649915269,NK cells -0.918898531
17	chr17:17176589:T:C	17176589	C	ADDxSEX	0.2163	-3.975	7.029e-05	MPRIP	C	ADD	0.9163	-0.3994	0.6896	C	ADD	0.2286	-4.618	3.878e-06	C	ADD	0.884	-0.5361	0.5919	0.0006	91.52	MPRIP	B cells naive -0.649915269,NK cells -0.918898531
17	chr17:17177439:G:C	17177439	C	ADDxSEX	0.2163	-3.975	7.029e-05	MPRIP	C	ADD	0.9163	-0.3994	0.6896	C	ADD	0.2286	-4.618	3.878e-06	C	ADD	0.884	-0.5361	0.5919	0.0006	91.52	MPRIP	B cells naive -0.649915269,NK cells -0.918898531
17	chr17:17178302:A:C	17178302	C	ADDxSEX	0.2163	-3.975	7.029e-05	MPRIP	C	ADD	0.9163	-0.3994	0.6896	C	ADD	0.2286	-4.618	3.878e-06	C	ADD	0.884	-0.5361	0.5919	0.0006	91.52	MPRIP	B cells naive -0.649915269,NK cells -0.918898531
17	chr17:17180335:A:G	17180335	G	ADDxSEX	0.2163	-3.975	7.029e-05	MPRIP	G	ADD	0.9163	-0.3994	0.6896	G	ADD	0.2286	-4.618	3.878e-06	G	ADD	0.884	-0.5361	0.5919	0.0006	91.52	MPRIP	B cells naive -0.649915269,NK cells -0.918898531
17	chr17:17182097:C:G	17182097	G	ADDxSEX	0.2163	-3.975	7.029e-05	MPRIP	G	ADD	0.9163	-0.3994	0.6896	G	ADD	0.2286	-4.618	3.878e-06	G	ADD	0.884	-0.5361	0.5919	0.0006	91.52	MPRIP	B cells naive -0.649915269,NK cells -0.918898531
17	chr17:17167291:C:T	17167291	T	ADDxSEX	0.2185	-3.949	7.858e-05	MPRIP	T	ADD	0.9164	-0.3991	0.6898	T	ADD	0.2286	-4.617	3.893e-06	T	ADD	0.884	-0.5361	0.5919	0.0006	91.52	MPRIP	B cells naive -0.649915269,NK cells -0.918898531
17	chr17:17169439:C:G	17169439	G	ADDxSEX	0.2185	-3.949	7.858e-05	MPRIP	G	ADD	0.9164	-0.3991	0.6898	G	ADD	0.2286	-4.617	3.893e-06	G	ADD	0.884	-0.5361	0.5919	0.0006	91.52	MPRIP	B cells naive -0.649915269,NK cells -0.918898531
17	chr17:17171200:G:A	17171200	A	ADDxSEX	0.2185	-3.949	7.858e-05	MPRIP	A	ADD	0.9164	-0.3991	0.6898	A	ADD	0.2286	-4.617	3.893e-06	A	ADD	0.884	-0.5361	0.5919	0.0006	91.52	MPRIP	B cells naive -0.649915269,NK cells -0.918898531
17	chr17:17173804:A:G	17173804	G	ADDxSEX	0.2185	-3.949	7.858e-05	MPRIP	G	ADD	0.9164	-0.3991	0.6898	G	ADD	0.2286	-4.617	3.893e-06	G	ADD	0.884	-0.5361	0.5919	0.0006	91.52	MPRIP	B cells naive -0.649915269,NK cells -0.918898531
17	chr17:17174359:G:A	17174359	A	ADDxSEX	0.2185	-3.949	7.858e-05	MPRIP	A	ADD	0.9164	-0.3991	0.6898	A	ADD	0.2286	-4.617	3.893e-06	A	ADD	0.884	-0.5361	0.5919	0.0006	91.52	MPRIP	B cells naive -0.649915269,NK cells -0.918898531
17	chr17:17175058:C:T	17175058	T	ADDxSEX	0.2185	-3.949	7.858e-05	MPRIP	T	ADD	0.9164	-0.3991	0.6898	T	ADD	0.2286	-4.617	3.893e-06	T	ADD	0.884	-0.5361	0.5919	0.0006	91.52	MPRIP	B cells naive -0.649915269,NK cells -0.918898531
17	chr17:17175939:G:A	17175939	A	ADDxSEX	0.2185	-3.949	7.858e-05	MPRIP	A	ADD	0.9164	-0.3991	0.6898	A	ADD	0.2286	-4.617	3.893e-06	A	ADD	0.884	-0.5361	0.5919	0.0006	91.52	MPRIP	B cells naive -0.649915269,NK cells -0.918898531
17	chr17:17179669:G:A	17179669	A	ADDxSEX	0.2185	-3.949	7.858e-05	MPRIP	A	ADD	0.9164	-0.3991	0.6898	A	ADD	0.2286	-4.617	3.893e-06	A	ADD	0.884	-0.5361	0.5919	0.0006	91.52	MPRIP	B cells naive -0.649915269,NK cells -0.918898531
17	chr17:17182461:GCACT:G	17182461	G	ADDxSEX	0.2185	-3.949	7.858e-05	MPRIP	G	ADD	0.9164	-0.3991	0.6898	G	ADD	0.2286	-4.617	3.893e-06	G	ADD	0.884	-0.5361	0.5919	0.0006	91.52	MPRIP	B cells naive -0.649915269,NK cells -0.918898531
17	chr17:17182475:C:G	17182475	G	ADDxSEX	0.2185	-3.949	7.858e-05	MPRIP	G	ADD	0.9164	-0.3991	0.6898	G	ADD	0.2286	-4.617	3.893e-06	G	ADD	0.884	-0.5361	0.5919	0.0006	91.52	MPRIP	B cells naive -0.649915269,NK cells -0.918898531
17	chr17:17182671:CT:C	17182671	C	ADDxSEX	0.2185	-3.949	7.858e-05	MPRIP	C	ADD	0.9164	-0.3991	0.6898	C	ADD	0.2286	-4.617	3.893e-06	C	ADD	0.884	-0.5361	0.5919	0.0006	91.52	MPRIP	B cells naive -0.649915269,NK cells -0.918898531
17	chr17:17183570:A:G	17183570	G	ADDxSEX	0.2206	-3.922	8.788e-05	MPRIP	G	ADD	0.9165	-0.3986	0.6902	G	ADD	0.231	-4.581	4.617e-06	G	ADD	0.884	-0.5361	0.5919	0.0007	91.38	MPRIP	B cells naive -0.649915269,NK cells -0.918898531
17	chr17:17187220:C:T	17187220	T	ADDxSEX	0.2206	-3.922	8.788e-05	MPRIP	T	ADD	0.9165	-0.3986	0.6902	T	ADD	0.231	-4.581	4.617e-06	T	ADD	0.884	-0.5361	0.5919	0.0007	91.38	MPRIP	B cells naive -0.649915269,NK cells -0.918898531
17	chr17:17187262:T:C	17187262	C	ADDxSEX	0.2206	-3.922	8.788e-05	MPRIP	C	ADD	0.9165	-0.3986	0.6902	C	ADD	0.231	-4.581	4.617e-06	C	ADD	0.884	-0.5361	0.5919	0.0007	91.38	MPRIP	B cells naive -0.649915269,NK cells -0.918898531
17	chr17:17187328:G:A	17187328	A	ADDxSEX	0.2206	-3.922	8.788e-05	MPRIP	A	ADD	0.9165	-0.3986	0.6902	A	ADD	0.231	-4.581	4.617e-06	A	ADD	0.884	-0.5361	0.5919	0.0007	91.38	MPRIP	B cells naive -0.649915269,NK cells -0.918898531
17	chr17:17187517:G:A	17187517	A	ADDxSEX	0.2206	-3.922	8.788e-05	MPRIP	A	ADD	0.9165	-0.3986	0.6902	A	ADD	0.231	-4.581	4.617e-06	A	ADD	0.884	-0.5361	0.5919	0.0007	91.38	MPRIP	B cells naive -0.649915269,NK cells -0.918898531
17	chr17:17188641:T:C	17188641	C	ADDxSEX	0.2206	-3.922	8.788e-05	MPRIP	C	ADD	0.9165	-0.3986	0.6902	C	ADD	0.231	-4.581	4.617e-06	C	ADD	0.884	-0.5361	0.5919	0.0007	91.38	MPRIP	B cells naive -0.649915269,NK cells -0.918898531
17	chr17:17188708:C:T	17188708	T	ADDxSEX	0.2206	-3.922	8.788e-05	MPRIP	T	ADD	0.9165	-0.3986	0.6902	T	ADD	0.231	-4.581	4.617e-06	T	ADD	0.884	-0.5361	0.5919	0.0007	91.38	MPRIP	B cells naive -0.649915269,NK cells -0.918898531
17	chr17:17098438:C:T	17098438	T	ADDxSEX	0.2241	-4.095	4.217e-05	MPRIP	T	ADD	0.9202	-0.4106	0.6814	T	ADD	0.2388	-4.668	3.045e-06	T	ADD	0.9042	-0.4611	0.6447	0.0004	92	MPRIP	B cells naive -0.649915269,NK cells -0.918898531
17	chr17:17070351:C:T	17070351	T	ADDxSEX	0.2241	-4.095	4.217e-05	MPRIP	T	ADD	0.9202	-0.4106	0.6814	T	ADD	0.2388	-4.668	3.045e-06	T	ADD	0.9043	-0.4609	0.6448	0.0004	92	MPRIP	B cells naive -0.649915269,NK cells -0.918898531
6	chr6:161555575:C:T	161555575	T	ADDxSEX	0.2124	-4.389	1.136e-05	PRKN	T	ADD	1.104	0.5012	0.6162	T	ADD	0.2414	-4.839	1.305e-06	T	ADD	1.082	0.3978	0.6908	0	94.42	PRKN	T cells CD4+ naive -1.306126775
17	chr17:17167869:C:T	17167869	T	ADDxSEX	0.2117	-4.044	5.247e-05	MPRIP	T	ADD	0.9458	-0.2576	0.7967	T	ADD	0.2286	-4.617	3.893e-06	T	ADD	0.9152	-0.3903	0.6963	0.0004	92.01	MPRIP	B cells naive -0.649915269,NK cells -0.918898531
17	chr17:17046057:G:A	17046057	A	ADDxSEX	0.221	-4.13	3.625e-05	MPRIP	A	ADD	0.9328	-0.3426	0.7319	A	ADD	0.2388	-4.668	3.045e-06	A	ADD	0.9191	-0.3856	0.6998	0.0003	92.18	MPRIP	B cells naive -0.649915269,NK cells -0.918898531
17	chr17:17054784:TCA:T	17054784	T	ADDxSEX	0.221	-4.13	3.625e-05	MPRIP	T	ADD	0.9328	-0.3426	0.7319	T	ADD	0.2388	-4.668	3.045e-06	T	ADD	0.9191	-0.3856	0.6998	0.0003	92.18	MPRIP	B cells naive -0.649915269,NK cells -0.918898531
17	chr17:17075404:A:AT	17075404	AT	ADDxSEX	0.221	-4.13	3.625e-05	MPRIP	AT	ADD	0.9328	-0.3426	0.7319	AT	ADD	0.2388	-4.668	3.045e-06	AT	ADD	0.9191	-0.3856	0.6998	0.0003	92.18	MPRIP	B cells naive -0.649915269,NK cells -0.918898531
17	chr17:17090326:T:C	17090326	C	ADDxSEX	0.221	-4.13	3.625e-05	MPRIP	C	ADD	0.9328	-0.3426	0.7319	C	ADD	0.2388	-4.668	3.045e-06	C	ADD	0.9191	-0.3856	0.6998	0.0003	92.18	MPRIP	B cells naive -0.649915269,NK cells -0.918898531
17	chr17:17090992:G:C	17090992	C	ADDxSEX	0.221	-4.13	3.625e-05	MPRIP	C	ADD	0.9328	-0.3426	0.7319	C	ADD	0.2388	-4.668	3.045e-06	C	ADD	0.9191	-0.3856	0.6998	0.0003	92.18	MPRIP	B cells naive -0.649915269,NK cells -0.918898531
17	chr17:17097637:T:C	17097637	C	ADDxSEX	0.221	-4.13	3.625e-05	MPRIP	C	ADD	0.9328	-0.3426	0.7319	C	ADD	0.2388	-4.668	3.045e-06	C	ADD	0.9191	-0.3856	0.6998	0.0003	92.18	MPRIP	B cells naive -0.649915269,NK cells -0.918898531
17	chr17:17108681:T:A	17108681	A	ADDxSEX	0.221	-4.13	3.625e-05	MPRIP	A	ADD	0.9328	-0.3426	0.7319	A	ADD	0.2388	-4.668	3.045e-06	A	ADD	0.9191	-0.3856	0.6998	0.0003	92.18	MPRIP	B cells naive -0.649915269,NK cells -0.918898531
17	chr17:17109749:TC:T	17109749	T	ADDxSEX	0.221	-4.13	3.625e-05	MPRIP	T	ADD	0.9328	-0.3426	0.7319	T	ADD	0.2388	-4.668	3.045e-06	T	ADD	0.9191	-0.3856	0.6998	0.0003	92.18	MPRIP	B cells naive -0.649915269,NK cells -0.918898531
17	chr17:17112404:A:C	17112404	C	ADDxSEX	0.221	-4.13	3.625e-05	MPRIP	C	ADD	0.9328	-0.3426	0.7319	C	ADD	0.2388	-4.668	3.045e-06	C	ADD	0.9191	-0.3856	0.6998	0.0003	92.18	MPRIP	B cells naive -0.649915269,NK cells -0.918898531
8	chr8:126277736:C:T	126277736	T	ADDxSEX	0.7874	-3.993	6.535e-05	LINC00861	T	ADD	1.014	0.3138	0.7537	T	ADD	0.7929	-4.968	6.778e-07	T	ADD	1.018	0.3758	0.7071	0.0002	92.72	LINC00861	T cells CD4+ naive TREG 2.694426956
12	chr12:116220630:C:T	116220630	T	ADDxSEX	2.215	4.04	5.34e-05	MED13L	T	ADD	0.9843	-0.1094	0.9129	T	ADD	2.257	5.955	2.607e-09	T	ADD	0.9479	-0.3675	0.7133	0	94.7	MED13L	NK cells 0.377722741
10	chr10:11095812:C:CA	11095812	CA	ADDxSEX	0.6756	-3.961	7.476e-05	CELF2-AS2,CELF2	CA	ADD	1.028	0.3845	0.7006	CA	ADD	0.7066	-4.731	2.23e-06	CA	ADD	1.021	0.285	0.7757	0.0004	92.01	CELF2	T cells CD4+ TFH 2.143133153
17	chr17:17041445:G:C	17041445	C	ADDxSEX	0.2654	-3.917	8.96e-05	MPRIP	C	ADD	0.9451	-0.2852	0.7755	C	ADD	0.2952	-4.388	1.146e-05	C	ADD	0.9501	-0.2399	0.8104	0.0009	91.01	MPRIP	B cells naive -0.649915269,NK cells -0.918898531
17	chr17:17045710:G:A	17045710	A	ADDxSEX	0.2654	-3.917	8.96e-05	MPRIP	A	ADD	0.9451	-0.2852	0.7755	A	ADD	0.2952	-4.388	1.146e-05	A	ADD	0.9527	-0.2272	0.8203	0.0008	91.05	MPRIP	B cells naive -0.649915269,NK cells -0.918898531
17	chr17:17048021:A:G	17048021	G	ADDxSEX	0.2654	-3.917	8.96e-05	MPRIP	G	ADD	0.9451	-0.2852	0.7755	G	ADD	0.2952	-4.388	1.146e-05	G	ADD	0.9527	-0.2272	0.8203	0.0008	91.05	MPRIP	B cells naive -0.649915269,NK cells -0.918898531
17	chr17:17048391:G:C	17048391	C	ADDxSEX	0.2654	-3.917	8.96e-05	MPRIP	C	ADD	0.9451	-0.2852	0.7755	C	ADD	0.2952	-4.388	1.146e-05	C	ADD	0.9527	-0.2272	0.8203	0.0008	91.05	MPRIP	B cells naive -0.649915269,NK cells -0.918898531
17	chr17:17048654:G:C	17048654	C	ADDxSEX	0.2654	-3.917	8.96e-05	MPRIP	C	ADD	0.9451	-0.2852	0.7755	C	ADD	0.2952	-4.388	1.146e-05	C	ADD	0.9527	-0.2272	0.8203	0.0008	91.05	MPRIP	B cells naive -0.649915269,NK cells -0.918898531
17	chr17:17052599:G:C	17052599	C	ADDxSEX	0.2654	-3.917	8.96e-05	MPRIP	C	ADD	0.9451	-0.2852	0.7755	C	ADD	0.2952	-4.388	1.146e-05	C	ADD	0.9527	-0.2272	0.8203	0.0008	91.05	MPRIP	B cells naive -0.649915269,NK cells -0.918898531
17	chr17:17053337:A:T	17053337	T	ADDxSEX	0.2654	-3.917	8.96e-05	MPRIP	T	ADD	0.9451	-0.2852	0.7755	T	ADD	0.2952	-4.388	1.146e-05	T	ADD	0.9527	-0.2272	0.8203	0.0008	91.05	MPRIP	B cells naive -0.649915269,NK cells -0.918898531
17	chr17:17053879:T:G	17053879	G	ADDxSEX	0.2654	-3.917	8.96e-05	MPRIP	G	ADD	0.9451	-0.2852	0.7755	G	ADD	0.2952	-4.388	1.146e-05	G	ADD	0.9527	-0.2272	0.8203	0.0008	91.05	MPRIP	B cells naive -0.649915269,NK cells -0.918898531
17	chr17:17054451:A:G	17054451	G	ADDxSEX	0.2654	-3.917	8.96e-05	MPRIP	G	ADD	0.9451	-0.2852	0.7755	G	ADD	0.2952	-4.388	1.146e-05	G	ADD	0.9527	-0.2272	0.8203	0.0008	91.05	MPRIP	B cells naive -0.649915269,NK cells -0.918898531
17	chr17:17060769:C:T	17060769	T	ADDxSEX	0.2654	-3.917	8.96e-05	MPRIP	T	ADD	0.9451	-0.2852	0.7755	T	ADD	0.2952	-4.388	1.146e-05	T	ADD	0.9527	-0.2272	0.8203	0.0008	91.05	MPRIP	B cells naive -0.649915269,NK cells -0.918898531
17	chr17:17060932:C:G	17060932	G	ADDxSEX	0.2654	-3.917	8.96e-05	MPRIP	G	ADD	0.9451	-0.2852	0.7755	G	ADD	0.2952	-4.388	1.146e-05	G	ADD	0.9527	-0.2272	0.8203	0.0008	91.05	MPRIP	B cells naive -0.649915269,NK cells -0.918898531
17	chr17:17061052:G:T	17061052	T	ADDxSEX	0.2654	-3.917	8.96e-05	MPRIP	T	ADD	0.9451	-0.2852	0.7755	T	ADD	0.2952	-4.388	1.146e-05	T	ADD	0.9527	-0.2272	0.8203	0.0008	91.05	MPRIP	B cells naive -0.649915269,NK cells -0.918898531
17	chr17:17063299:A:G	17063299	G	ADDxSEX	0.2654	-3.917	8.96e-05	MPRIP	G	ADD	0.9451	-0.2852	0.7755	G	ADD	0.2952	-4.388	1.146e-05	G	ADD	0.9527	-0.2272	0.8203	0.0008	91.05	MPRIP	B cells naive -0.649915269,NK cells -0.918898531
17	chr17:17069955:T:C	17069955	C	ADDxSEX	0.2654	-3.917	8.96e-05	MPRIP	C	ADD	0.9451	-0.2852	0.7755	C	ADD	0.2952	-4.388	1.146e-05	C	ADD	0.9527	-0.2272	0.8203	0.0008	91.05	MPRIP	B cells naive -0.649915269,NK cells -0.918898531
17	chr17:17081032:C:A	17081032	A	ADDxSEX	0.2654	-3.917	8.96e-05	MPRIP	A	ADD	0.9451	-0.2852	0.7755	A	ADD	0.2952	-4.388	1.146e-05	A	ADD	0.9527	-0.2272	0.8203	0.0008	91.05	MPRIP	B cells naive -0.649915269,NK cells -0.918898531
17	chr17:17085348:A:G	17085348	G	ADDxSEX	0.2654	-3.917	8.96e-05	MPRIP	G	ADD	0.9451	-0.2852	0.7755	G	ADD	0.2952	-4.388	1.146e-05	G	ADD	0.9527	-0.2272	0.8203	0.0008	91.05	MPRIP	B cells naive -0.649915269,NK cells -0.918898531
17	chr17:17085689:A:C	17085689	C	ADDxSEX	0.2654	-3.917	8.96e-05	MPRIP	C	ADD	0.9451	-0.2852	0.7755	C	ADD	0.2952	-4.388	1.146e-05	C	ADD	0.9527	-0.2272	0.8203	0.0008	91.05	MPRIP	B cells naive -0.649915269,NK cells -0.918898531
17	chr17:17088638:A:G	17088638	G	ADDxSEX	0.2654	-3.917	8.96e-05	MPRIP	G	ADD	0.9451	-0.2852	0.7755	G	ADD	0.2952	-4.388	1.146e-05	G	ADD	0.9527	-0.2272	0.8203	0.0008	91.05	MPRIP	B cells naive -0.649915269,NK cells -0.918898531
17	chr17:17089546:C:T	17089546	T	ADDxSEX	0.2654	-3.917	8.96e-05	MPRIP	T	ADD	0.9451	-0.2852	0.7755	T	ADD	0.2952	-4.388	1.146e-05	T	ADD	0.9527	-0.2272	0.8203	0.0008	91.05	MPRIP	B cells naive -0.649915269,NK cells -0.918898531
17	chr17:17090792:G:A	17090792	A	ADDxSEX	0.2654	-3.917	8.96e-05	MPRIP	A	ADD	0.9451	-0.2852	0.7755	A	ADD	0.2952	-4.388	1.146e-05	A	ADD	0.9527	-0.2272	0.8203	0.0008	91.05	MPRIP	B cells naive -0.649915269,NK cells -0.918898531
17	chr17:17091551:C:T	17091551	T	ADDxSEX	0.2654	-3.917	8.96e-05	MPRIP	T	ADD	0.9451	-0.2852	0.7755	T	ADD	0.2952	-4.388	1.146e-05	T	ADD	0.9527	-0.2272	0.8203	0.0008	91.05	MPRIP	B cells naive -0.649915269,NK cells -0.918898531
17	chr17:17092500:G:A	17092500	A	ADDxSEX	0.2654	-3.917	8.96e-05	MPRIP	A	ADD	0.9451	-0.2852	0.7755	A	ADD	0.2952	-4.388	1.146e-05	A	ADD	0.9527	-0.2272	0.8203	0.0008	91.05	MPRIP	B cells naive -0.649915269,NK cells -0.918898531
17	chr17:17098632:C:T	17098632	T	ADDxSEX	0.2654	-3.917	8.96e-05	MPRIP	T	ADD	0.9451	-0.2852	0.7755	T	ADD	0.2952	-4.388	1.146e-05	T	ADD	0.9527	-0.2272	0.8203	0.0008	91.05	MPRIP	B cells naive -0.649915269,NK cells -0.918898531
17	chr17:17101109:G:A	17101109	A	ADDxSEX	0.2654	-3.917	8.96e-05	MPRIP	A	ADD	0.9451	-0.2852	0.7755	A	ADD	0.2952	-4.388	1.146e-05	A	ADD	0.9527	-0.2272	0.8203	0.0008	91.05	MPRIP	B cells naive -0.649915269,NK cells -0.918898531
17	chr17:17101743:T:C	17101743	C	ADDxSEX	0.2654	-3.917	8.96e-05	MPRIP	C	ADD	0.9451	-0.2852	0.7755	C	ADD	0.2952	-4.388	1.146e-05	C	ADD	0.9527	-0.2272	0.8203	0.0008	91.05	MPRIP	B cells naive -0.649915269,NK cells -0.918898531
17	chr17:17107540:C:T	17107540	T	ADDxSEX	0.2654	-3.917	8.96e-05	MPRIP	T	ADD	0.9451	-0.2852	0.7755	T	ADD	0.2952	-4.388	1.146e-05	T	ADD	0.9527	-0.2272	0.8203	0.0008	91.05	MPRIP	B cells naive -0.649915269,NK cells -0.918898531
17	chr17:17109768:G:A	17109768	A	ADDxSEX	0.2654	-3.917	8.96e-05	MPRIP	A	ADD	0.9451	-0.2852	0.7755	A	ADD	0.2952	-4.388	1.146e-05	A	ADD	0.9527	-0.2272	0.8203	0.0008	91.05	MPRIP	B cells naive -0.649915269,NK cells -0.918898531
17	chr17:17110129:T:G	17110129	G	ADDxSEX	0.2654	-3.917	8.96e-05	MPRIP	G	ADD	0.9451	-0.2852	0.7755	G	ADD	0.2952	-4.388	1.146e-05	G	ADD	0.9527	-0.2272	0.8203	0.0008	91.05	MPRIP	B cells naive -0.649915269,NK cells -0.918898531
17	chr17:17110278:T:G	17110278	G	ADDxSEX	0.2654	-3.917	8.96e-05	MPRIP	G	ADD	0.9451	-0.2852	0.7755	G	ADD	0.2952	-4.388	1.146e-05	G	ADD	0.9527	-0.2272	0.8203	0.0008	91.05	MPRIP	B cells naive -0.649915269,NK cells -0.918898531
17	chr17:17111087:T:C	17111087	C	ADDxSEX	0.2654	-3.917	8.96e-05	MPRIP	C	ADD	0.9451	-0.2852	0.7755	C	ADD	0.2952	-4.388	1.146e-05	C	ADD	0.9527	-0.2272	0.8203	0.0008	91.05	MPRIP	B cells naive -0.649915269,NK cells -0.918898531
17	chr17:17111217:G:A	17111217	A	ADDxSEX	0.2654	-3.917	8.96e-05	MPRIP	A	ADD	0.9451	-0.2852	0.7755	A	ADD	0.2952	-4.388	1.146e-05	A	ADD	0.9527	-0.2272	0.8203	0.0008	91.05	MPRIP	B cells naive -0.649915269,NK cells -0.918898531
17	chr17:17111530:C:T	17111530	T	ADDxSEX	0.2654	-3.917	8.96e-05	MPRIP	T	ADD	0.9451	-0.2852	0.7755	T	ADD	0.2952	-4.388	1.146e-05	T	ADD	0.9527	-0.2272	0.8203	0.0008	91.05	MPRIP	B cells naive -0.649915269,NK cells -0.918898531
17	chr17:17113293:G:T	17113293	T	ADDxSEX	0.2654	-3.917	8.96e-05	MPRIP	T	ADD	0.9451	-0.2852	0.7755	T	ADD	0.2952	-4.388	1.146e-05	T	ADD	0.9527	-0.2272	0.8203	0.0008	91.05	MPRIP	B cells naive -0.649915269,NK cells -0.918898531
17	chr17:17113371:T:C	17113371	C	ADDxSEX	0.2654	-3.917	8.96e-05	MPRIP	C	ADD	0.9451	-0.2852	0.7755	C	ADD	0.2952	-4.388	1.146e-05	C	ADD	0.9527	-0.2272	0.8203	0.0008	91.05	MPRIP	B cells naive -0.649915269,NK cells -0.918898531
12	chr12:116219018:G:T	116219018	T	ADDxSEX	2.17	3.943	8.063e-05	MED13L	T	ADD	1.005	0.03491	0.9721	T	ADD	2.257	5.955	2.607e-09	T	ADD	0.9682	-0.223	0.8236	0	94.45	MED13L	NK cells 0.377722741
17	chr17:17041360:CCT:C	17041360	C	ADDxSEX	0.2587	-4.005	6.211e-05	MPRIP	C	ADD	0.9697	-0.157	0.8752	C	ADD	0.2952	-4.388	1.146e-05	C	ADD	0.9783	-0.1041	0.9171	0.0006	91.51	MPRIP	B cells naive -0.649915269,NK cells -0.918898531
17	chr17:17056971:A:G	17056971	G	ADDxSEX	0.2621	-3.969	7.232e-05	MPRIP	G	ADD	0.957	-0.2245	0.8224	G	ADD	0.2952	-4.388	1.146e-05	G	ADD	0.98	-0.0955	0.9239	0.0006	91.53	MPRIP	B cells naive -0.649915269,NK cells -0.918898531
